# Youth Correlates of Genetic Liability to Substance Use Disorders

**DOI:** 10.1101/2025.11.22.25340798

**Authors:** Sarah E. Paul, Aaron J. Gorelik, Nicole R. Karcher, Alex P. Miller, David A.A. Baranger, Emma C. Johnson, Kimberly H. LeBlanc, Gayathri Dowling, Deanna M. Barch, Alexander S. Hatoum, Arpana Agrawal, Ryan Bogdan

## Abstract

Substance use disorders (SUDs) are moderately-highly heritable and develop in stages that typically begin in adolescence/young adulthood. It remains unclear whether SUD correlates reflect predispositional risk and/or arise as consequences of exposure. Our phenome-wide association study (PheWAS) of polygenic risk for SUDs (i.e., Problematic Alcohol Use [PAU], Tobacco Use Disorder [TUD], Cannabis Use Disorder [CUD], Opioid Use Disorder [OUD], and General Addiction Risk Factor [ADDrf]) in 1,584-5,556 8-13-year-old children enrolled in the Adolescent Brain Cognitive Development (ABCD) Study identified 309 phenotypic associations, particularly among mental health, sleep, screen time, and caffeine consumption phenotypes. Most associations were observed in substance naïve participants. Neuroimaging phenotypes (e.g., resting state functional connectivity) partially accounted for associations between SUD PRS and screen time phenotypes. Genetic liability to SUDs is expressed during childhood as potentially modifiable risk factors that could be targeted to attenuate its expression in adolescence and adulthood.
