## supplemental tables for "Youth Correlates of Genetic Liability to Substance Use Disorders"

Supplemental Table S1	Baseline phenotype description table, European
Supplemental Table S2	Baseline phenotype description table, African
Supplemental Table S3	Two-year follow-up phenotype description table, European
Supplemental Table S4	Two-year follow-up phenotype description table, African
Supplemental Table S5	Baseline phenotype description table, European, substance-na•ve
Supplemental Table S6	Baseline phenotype description table, African, substance-na•ve
Supplemental Table S7	Two-year follow-up phenotype description table, European, substance-na•ve
Supplemental Table S8	Two-year follow-up phenotype description table, African, substance-na•ve
Supplemental Table S9	Baseline results, European
Supplemental Table S10	Two-year follow-up results, European
Supplemental Table S11	Baseline results, European, substance-na•ve
Supplemental Table S12	Two-year follow-up results, European, substance-na•ve
Supplemental Table S13	Baseline results, European, simultaneous analyses
Supplemental Table S14	Two-year follow-up results, European, simultaneous analyses
Supplemental Table S15	Longitudinal results, European
Supplemental Table S16	Sex moderation results, European, baseline
Supplemental Table S17	Sex moderation results, European, two-year follow-up
Supplemental Table S18	Within-family results, European, baseline
Supplemental Table S19	Within-family results, European, two-year follow-up
Supplemental Table S20	Covarying for baseline externalizing problems, European, two-year follow-up
Supplemental Table S21	Baseline results, African
Supplemental Table S22	Two-year follow-up results, African
Supplemental Table S23	Baseline results, African, substance-na•ve
Supplemental Table S24	Two-year follow-up results, African, substance-na•ve
Supplemental Table S25	Baseline results, African, simultaneous analyses
Supplemental Table S26	Two-year follow-up results, African, simultaneous analyses
Supplemental Table S27	Longitudinal results, African
Supplemental Table S28	Sex moderation results, African, baseline
Supplemental Table S29	Sex moderation results, African, two-year follow-up
Supplemental Table S30	Within-family results, African, two-year follow-up
Supplemental Table S31	Covarying for baseline externalizing problems, African, two-year follow-up
Supplemental Table S32	Imaging results, European
Supplemental Table S33	Imaging results, African
Supplemental Table S34	Brain to two-year follow-up phenotype results, European
Supplemental Table S35	Indirect effects results, European
Supplemental Table S36	Baseline PheWAS Cross-Ancestry Meta-Analysis
Supplemental Table S37	Follow-Up PheWAS Cross-Ancestry Meta-Analysis
